# A comparison of pain registration by Visual Analog Scale and Numeric Rating Scale – a cross-sectional study of primary triage registration

**DOI:** 10.1101/2020.11.03.20225367

**Authors:** Jofrid Kollltveit, Malin Osaland, Marianne Reimers, Magnus Berle

## Abstract

**Background:** Pain is a subjective sensation; self-reporting is important for quantifying pain intensity. There are several different validated tools for this, such as Visual Analog Scale and Numeric Rating Scale. In the clinic, these terms are often used as equivalent. The objective of this study was to examine correlation and agreement between the pain registration tools in triage in an emergency department.

**Materials and Methods:** The study was performed in the Department of Emergency Medicine at Haukeland University Hospital in the period June-August 2019. We registered the pain score with two tools in 200 unselected patients in emergency admission with pain. In addition, we registrered gender, age, triage and general department affiliation.

**Results:** We found a strong correlation between the pain registration tools by Spearmans correlation test (rho=0,930, p<0,001). There were no significant difference between the pain registration tools within the subgroups. Bland-Altman analysis show agreement between the two pain registration tools.

**Conclusions:** In an Emergency Department triage is it acceptable to use Visual Analog Scale and Numeric Rating Scale as equivalent, as long as the correct terminology is used.
