## Supplementary material for "A comparison of pain registration by Visual Analog Scale and Numeric Rating Scale – a cross-sectional study of primary triage registration": Anonymized registered data

### Sheet: Ark1
Gender	Age +/- 35	Triage	Department	NRS	VAS
f	Over	Green	Surgery	5	6
m	Under	Yellow	Surgery	7	6
m	Over	Yellow	Medicine	5	6
f	Over	Yellow	Surgery	5	5
f	Over	Yellow	Surgery	8	8
f	Over	Yellow	Surgery	6	7
m	Over	Orange	Surgery	10	10
f	Over	Yellow	Surgery	5	5
f	Over	Orange	Surgery	8	9
m	Over	Orange	Surgery	3	2
f	Over	Yellow	Medicine	3	1
f	Over	Yellow	Medicine	5	4
f	Over	Yellow	Surgery	10	8
m	Over	Yellow	Medicine	6	5
m	Over	Orange	Medicine	1	1
f	Over	Yellow	Medicine	6	6
m	Over	Yellow	Medicine	1	1
m	Over	Yellow	Surgery	7	9
m	Under	Yellow	Surgery	2	1
f	Over	Yellow	Medicine	5	4
m	Over	Orange	Medicine	5	6
m	Over	Yellow	Surgery	5	4
f	Over	Yellow	Medicine	1	2
m	Over	Yellow	Surgery	10	10
m	Over	Orange	Surgery	8	5
m	Over	Yellow	Surgery	5	4
m	Under	Yellow	Surgery	2	1
f	Over	Yellow	Surgery	5	5
m	Over	Yellow	Surgery	5	6
f	Over	Yellow	Surgery	10	9
f	Over	Orange	Surgery	10	9
m	Under	Orange	Surgery	5	5
f	Under	Orange	Surgery	7	8
f	Over	Yellow	Surgery	5	6
m	Over	Orange	Surgery	10	20
m	Over	Green	Medicine	4	3
m	Over	Yellow	Surgery	7	8
f	Under	Yellow	Surgery	6	6
m	Under	Green	Medicine	6	6
f	Over	Green	Medicine	5	2
m	Under	Green	Surgery	1	1
f	Over	Yellow	Medicine	7	8
f	Under	Yellow	Surgery	7	8
f	Over	Yellow	Surgery	5	5
m	Over	Yellow	Surgery	6	5
f	Over	Yellow	Medicine	5	5
m	Under	Yellow	Medicine	4	2
m	Under	Orange	Surgery	8	6
f	Over	Yellow	Surgery	4	4
m	Under	Orange	Surgery	7	8
f	Over	Yellow	Medicine	8	8
f	Over	Yellow	Surgery	10	10
f	Over	Yellow	Surgery	9	9
f	Under	Green	Medicine	6	7
f	Over	Green	Surgery	4	2
f	Over	Yellow	Medicine	3	2
f	Over	Yellow	Surgery	8	6
m	Over	Yellow	Surgery	8	7
f	Over	Yellow	Medicine	1	1
f	Over	Green	Surgery	2	2
f	Over	Green	Surgery	5	5
f	Over	Yellow	Medicine	8	8
f	Over	Yellow	Surgery	8	8
f	Over	Yellow	Surgery	7	8
m	Over	Yellow	Surgery	2	2
f	Over	Yellow	Surgery	5	4
m	Over	Yellow	Medicine	6	5
f	Over	Yellow	Surgery	3	2
m	Over	Green	Surgery	4	5
m	Over	Yellow	Surgery	3	2
m	Over	Green	Medicine	1	1
f	Over	Green	Surgery	3	3
f	Under	Green	Medicine	2	1
f	Over	Yellow	Surgery	7	7
f	Over	Yellow	Surgery	7	7
m	Over	Yellow	Surgery	7	6
m	Over	Green	Surgery	2	3
m	Over	Yellow	Surgery	7	8
f	Under	Yellow	Surgery	6	5
m	Over	Green	Surgery	3	3
m	Over	Green	Medicine	3	2
f	Over	Yellow	Surgery	10	10
m	Over	Orange	Medicine	8	8
m	Under	Orange	Surgery	4	6
m	Over	Green	Medicine	8	7
f	Over	Yellow	Surgery	5	5
m	Over	Yellow	Surgery	2	2
f	Over	Yellow	Medicine	3	3
m	Over	Yellow	Medicine	2	1
m	Under	Orange	Surgery	8	8
m	Over	Yellow	Medicine	8	8
m	Under	Yellow	Surgery	6	7
m	Over	Yellow	Medicine	6	6
f	Over	Yellow	Surgery	8	7
f	Under	Green	Medicine	1	1
f	Over	Yellow	Surgery	4	2
m	Over	Green	Surgery	3	3
f	Over	Yellow	Medicine	4	7
f	Over	Green	Medicine	4	7
f	Under	Yellow	Surgery	8	7
m	Over	Orange	Surgery	10	10
m	Over	Green	Surgery	1	1
m	Over	Green	Medicine	1	1
m	Over	Green	Surgery	4	4
m	Over	Yellow	Medicine	3	5
m	Over	Yellow	Surgery	5	5
f	Over	Yellow	Surgery	8	9
f	Over	Yellow	Surgery	4	4
m	Over	Yellow	Medicine	3	1
f	Over	Yellow	Surgery	2	2
m	Over	Orange	Medicine	4	6
m	Under	Yellow	Surgery	8	8
m	Over	Yellow	Surgery	3	5
f	Over	Yellow	Surgery	4	4
m	Under	Yellow	Surgery	3	2
f	Over	Yellow	Surgery	5	5
m	Over	Yellow	Surgery	8	8
f	Over	Green	Medicine	4	4
m	Over	Orange	Surgery	7	8
m	Over	Orange	Surgery	5	5
f	Over	Yellow	Surgery	5	6
f	Over	Yellow	Surgery	4	4
m	Over	Yellow	Surgery	6	6
m	Over	Yellow	Surgery	4	5
f	Over	Yellow	Medicine	2	3
f	Over	Yellow	Medicine	4	4
m	Over	Yellow	Medicine	7	8
m	Over	Yellow	Surgery	6	6
f	Over	Green	Surgery	3	3
m	Over	Green	Medicine	2	2
f	Over	Orange	Surgery	6	6
m	Over	Orange	Surgery	10	10
m	Over	Yellow	Surgery	7	8
f	Over	Yellow	Medicine	6	7
m	Over	Green	Medicine	3	4
f	Over	Green	Medicine	3	3
f	Over	Yellow	Surgery	7	7
f	Under	Orange	Medicine	8	9
f	Over	Yellow	Medicine	5	7
m	Over	Yellow	Surgery	2	2
m	Over	Yellow	Surgery	4	3
f	Over	Yellow	Medicine	10	9
m	Over	Yellow	Surgery	6	8
f	Under	Yellow	Surgery	4	5
f	Over	Yellow	Medicine	5	6
m	Over	Green	Medicine	3	4
m	Over	Yellow	Medicine	3	3
f	Over	Yellow	Surgery	3	3
f	Over	Yellow	Surgery	3	3
f	Under	Orange	Surgery	9	9
m	Over	Orange	Medicine	4	5
m	Over	Yellow	Surgery	3	2
f	Under	Yellow	Surgery	8	7
f	Over	Yellow	Medicine	8	10
f	Over	Yellow	Medicine	6	7
m	Over	Orange	Medicine	9	9
m	Over	Yellow	Surgery	4	4
f	Over	Yellow	Surgery	8	8
f	Over	Yellow	Medicine	5	5
m	Over	Yellow	Medicine	2	2
m	Over	Yellow	Surgery	6	7
m	Over	Orange	Medicine	2	2
f	Over	Yellow	Surgery	4	3
f	Over	Yellow	Surgery	8	8
m	Over	Yellow	Surgery	6	5
f	Over	Yellow	Surgery	5	6
f	Over	Green	Medicine	2	2
f	Over	Yellow	Medicine	10	10
f	Over	Green	Medicine	1	0
f	Over	Yellow	Medicine	6	7
m	Over	Orange	Medicine	2	2
m	Over	Yellow	Surgery	5	8
m	Under	Orange	Surgery	8	9
f	Over	Orange	Surgery	10	10
m	Over	Yellow	Medicine	1	1
f	Over	Orange	Medicine	3	3
f	Over	Green	Medicine	1	1
f	Over	Yellow	Medicine	6	6
m	Over	Yellow	Medicine	2	2
m	Over	Green	Surgery	5	5
m	Over	Yellow	Surgery	4	4
f	Over	Yellow	Surgery	1	1
f	Over	Green	Medicine	5	6
f	Over	Yellow	Medicine	8	8
f	Over	Yellow	Medicine	2	1
f	Over	Yellow	Surgery	2	1
f	Under	Green	Surgery	5	5
f	Over	Yellow	Surgery	3	2
m	Over	Green	Surgery	2	1
f	Over	Yellow	Surgery	8	8
f	Over	Yellow	Surgery	4	5
f	Over	Green	Medicine	7	8
m	Over	Orange	Medicine	8	8
f	Under	Yellow	Medicine	9	8
f	Over	Yellow	Surgery	6	6
f	Under	Yellow	Medicine	5	5
f	Over	Yellow	Medicine	5	6
m	Over	Yellow	Medicine	4	5
m	Over	Yellow	Surgery	4	5
m	Under	Yellow	Surgery	7	8
