## Supplementary material for "A comparison of pain registration by Visual Analog Scale and Numeric Rating Scale – a cross-sectional study of primary triage registration": Descriptive statistics and statistical calcaltions

### Sheet: Ark1
Descriptive statistics	n	Average VAS	St.dev VAS	Average NRS	St.dev NRS	Average NRS vs VAS	Median NRS vs VAS	St.dev NRS vs VAS
All patients	200	5.21	2.67	5.17	2.49	5.19	5	2.53
Female	106	5.46	2.62	5.44	2.45	5.45	5.5	2.49
Mae	94	4.93	2.71	4.86	2.5	4.89	5	2.56
Over 35 years	169	5.13	2.7	5.07	2.5	5.1	5	2.54
Under 35 years	31	5.65	2.69	5.71	2.38	5.68	6.5	2.49
Green	37	3.35	2.12	3.35	1.81	3.35	3.35	1.91
Yellow	132	5.35	2.51	5.33	2.28	5.34	5.5	2.35
Orange	31	6.84	2.72	6.68	7.37	6.76	7.5	2.68
Surgery	122	5.59	2.56	5.61	2.41	5.6	5.5	2.44
Medicine	78	4.62	2.75	4.49	2.46	4.55	4.5	2.55
Kruskal-Willis non-parametric test		Significance
Difference in gender		0.836
Difference in age		0.573
Difference in triage		0.482
Forskjell i department affilation		0.327
	Rho	Significance
Spearman correlation coefissient NRS vs VAS	0.93	>0,001
	Average	St.dev	Significance	Upper 95% CI	Llower 95% CI
1-value t-test for Bland-Altman	-0.04	0.987	0.567	1.89	-1.97
